# Integrative analysis of circulating proteolytic biomarkers and genomic landscape in colorectal cancer

**DOI:** 10.64898/2026.07.14.26357715

**Authors:** E.D. Pankratova, K.A. Rubina, V.V. Kakotkin, M.A. Agapov, P.S. Klimovich, V.Yu. Sysoeva, A. Kashchenko, E.V. Semina

## Abstract

Colorectal cancer (CRC) is highly heterogeneous at both clinical and molecular levels, and the integration of circulating biomarkers with comprehensive genomic profiling remains limited. In this study, we measured circulating urokinase-type plasminogen activator (uPA) and its receptor (uPAR) in 53 patients with colorectal neoplasms and performed whole-genome sequencing (WGS) on matched tumor-normal pairs from 51 patients to characterize somatic mutations, copy number alterations (CNAs), tumor mutational burden (TMB), microsatellite instability (MSI), homologous recombination deficiency (HRD), and mutational signatures.

Circulating uPAR levels were significantly elevated in patients with CRC compared with healthy controls, showing a stepwise increase across tumor stages and reaching the highest levels in stage IV disease. In contrast, circulating uPA levels showed only a non-significant trend toward elevation and did not vary significantly by stage. Despite the strong association between uPAR and tumor progression, circulating uPA and uPAR levels were not significantly correlated with TMB, MSI, HRD scores, or the mutational status of major CRC driver genes, including TP53, KRAS, FBXW7, BRAF, NRAS, and PIK3CA. Genomic analysis revealed a heterogeneous mutational landscape dominated by TP53 and APC, with only a minority of tumors exhibiting high TMB or MSI. Mutational signatures were primarily clock-like (SBS1, SBS5), with minimal contribution from MMR- or HRD-related processes.

Together, these findings indicate that circulating uPAR is a robust marker of CRC progression that appears to operate largely independently of established genomic instability metrics. This supports uPAR potential utility in risk stratification and biological monitoring when integrated with molecular profiling.
