## Supplemental file 2 for "Integrative analysis of circulating proteolytic biomarkers and genomic landscape in colorectal cancer"

### Sheet: summary
Metric	Value
Total patients	51
OncoVAR patients	44
CIViC patients	33
TMB mean	14.97
TMB median	6.03
TMB SD	26.5
TMB CV (%)	177.02
TMB Q1	4.5
TMB Q3	8.46
HRD mean	0.0021
HRD median	0.0014
HRD SD	0.0031
HRD CV (%)	152.988
HRD Q1	0.0014
HRD Q3	0.0014
MSI mean	0.9098
MSI median	0.07
MSI SD	2.1059
MSI CV (%)	231.471
MSI Q1	0
MSI Q3	0.515

### Sheet: oncovar_genes
Gene	Patients	percent
TP53	29	56.86
KRAS	19	37.25
FBXW7	6	11.76
BRAF	4	7.84
NRAS	4	7.84
FLRT2	2	3.92
PIK3CA	2	3.92
SMARCA4	2	3.92
ABCA4	1	1.96
ABL1	1	1.96
ACTB	1	1.96
ACVR2A	1	1.96
ADCY9	1	1.96
AFF2	1	1.96
AKT1	1	1.96
CDH4	1	1.96
COL5A1	1	1.96
COL6A3	1	1.96
CPS1	1	1.96
DNAH3	1	1.96
FERD3L	1	1.96
GLDC	1	1.96
GRID1	1	1.96
HDX	1	1.96
HECW2	1	1.96
KCNQ2	1	1.96
KCNQ5	1	1.96
KIF15	1	1.96
LIPG	1	1.96
LRP2	1	1.96
MPC2	1	1.96
MTFP1	1	1.96
PI3CA	1	1.96
PI3KCA	1	1.96
PIK3R1	1	1.96
PPP2R1A	1	1.96
PPWD1	1	1.96
PTPN11	1	1.96
PTPRC	1	1.96
RGMA	1	1.96
RHOA	1	1.96
RS1	1	1.96
RYR1	1	1.96
SMAD4	1	1.96
SOSTDC1	1	1.96
THOC2	1	1.96
TMX3	1	1.96
TRPS1	1	1.96
VWF	1	1.96

### Sheet: civic_variants
Variant	Patients	percent
KRAS G12V	8	15.69
TP53 R273H	5	9.8
BRAF V600E	4	7.84
KRAS G12D	3	5.88
KRAS G13D	3	5.88
TP53 G245S	3	5.88
TP53 R175H	3	5.88
KRAS G12S	2	3.92
TP53 R248Q	2	3.92
TP53 R248W	2	3.92
AKT1 E17K	1	1.96
EGFR G724S	1	1.96
FCGR2A H167R	1	1.96
KRAS G12C	1	1.96
KRAS G13V	1	1.96
NRAS Q61H	1	1.96
NRAS Q61K	1	1.96
PIK3CA C420R	1	1.96
PIK3CA E545G	1	1.96
PIK3CA H1047R	1	1.96
SLCO1B1 N130D	1	1.96
TP53 G244S	1	1.96
TP53 G245D	1	1.96
TP53 G266E	1	1.96
TP53 G266V	1	1.96
TP53 P152L	1	1.96
TP53 P278S	1	1.96
TP53 R282W	1	1.96
XRCC1 R194W	1	1.96

### Sheet: tmb_distribution
TMB_category	n	percent
High	9	17.65
Intermediate	24	47.06
Low	18	35.29

### Sheet: signatures_mean
Signature	Mean_contribution
SBS39	0.707273
SBS40c	0.34
SBS5	0.320213
SBS3	0.32
SBS96	0.16
SBS57	0.12
SBS26	0.1
SBS6	0.09
SBS33	0.08
SBS84	0.078
SBS43	0.0766667
SBS58	0.0755556
SBS8	0.07
SBS1	0.0470833

### Sheet: signatures_presence
Signature	Patients	percent
SBS1	48	94.12
SBS5	47	92.16
SBS39	44	86.27
SBS58	9	17.65
SBS84	5	9.8
SBS43	3	5.88
SBS8	1	1.96
SBS3	1	1.96
SBS57	1	1.96
SBS40c	1	1.96
SBS33	1	1.96
SBS96	1	1.96
SBS26	1	1.96
SBS6	1	1.96
